# Predisposing, enabling, and need factors influencing rapid uptake of the World Health Organization-endorsed TB diagnostic technologies in Africa

**DOI:** 10.1101/2024.03.01.24303364

**Authors:** Jean de Dieu Iragena, Achilles Katamba, Anandi Martin, Moses Joloba, Willy Ssengooba

## Abstract

**Background:** The implementation of rapid tuberculosis (TB) diagnostics is essential for TB control. Factors influencing their uptake in Africa are unknown. We conducted a survey to collect the status and document Predisposing, Enabling, and Need (PEN) factors influencing so that we understand the associated barriers and inform interventions to improve the uptake.

**Methods:** We designed, piloted, and sent out a survey questionnaire in January 2023 to the National TB Programme (NTP), and National TB Reference Laboratory (NTRL) managers and key partners of the Ministry of Health in the 47 Member States of the World Health Organization African Region (WHO/AFR). Responses were accepted until July 2023. We performed qualitative and quantitative data analysis using STATA version 14.0.

**Results:** From the 47 eligible countries, 22 responses (47%) were received from the NTRL managers, 17 (36%) from Technical Assistants (TAs) for NTRL and NTP, and 8 (17%) from the NTP managers. Our findings showed that it took between two to nine years from the endorsement of a new technology and its full implementation and the years increased with increasing test complexity. Competence of staff and laboratory preparedness were the main predisposing factors; availability of funds was the main enabling factor whereas the increase in TB incidence and mortality as well as the emergency of MDR-TB were the key need factors. Good Governance and political commitment aligned with the existence of the Directorate of Laboratory Services and the NTRL were key facilitators to drive the adoption, adaptation, and implementation.

**Conclusion:** Our findings demonstrated that the uptake of TB diagnostics in Africa is slow. Taking into account the competence of staff, the availability of funds, and the burden of TB as the main PEN factors identified respectively could help in speeding up the uptake and rapid implementation of any new technology.

**Key questions:** *What is already known:* The rapid implementation of TB diagnostic technologies is important for the TB control programme. Every year, millions of TB presumptive individuals go undiagnosed and therefore miss treatment and continue to spread the infection.

*What are the new findings?:* Despite the availability of TB diagnostic technologies and WHO guidelines for use, our study reveals that it takes several years before countries can fully implement and report the impact of the use of a diagnostic technology after its endorsement. Staff competence, the availability of funds, and the TB incidence, and mortality as well as the emergency of MDR-TB are strong predisposing, enabling, and need factors influencing the uptake of a newly WHO-endorsed TB diagnostic respectively. To embrace these factors, laboratory governance is a core facilitating factor in implementation.

*What do the new findings imply?:* Delays in the uptake of a new diagnostic technology may perhaps explain the rationale behind the million people missing TB diagnosis and thereby treatment every year. Country-led Laboratory Governance is an important solution to improve the implementation and allow a quick access to diagnostic while addressing PEN factors.
