## Supplementary material for "Predisposing, enabling, and need factors influencing rapid uptake of the World Health Organization-endorsed TB diagnostic technologies in Africa": Ranked funders and drivers

### Sheet: Sheet1
	Figure S2.a and b. Highly ranked Funders of NTRL and drivers of new TB diagnostic adoption, adaptation, and implementation.
	Key: Participants answered questions about the funders (blue color) of the NTRL operationalization and the drivers (red color) of the whole process of technology adoption, adaptation, and implementation. Figure S2.a, MoH, Ministry of Health; DLS, Directorate of Laboratory Services; NTP, National TB Programme; WHO AFRO, World Health Organization Regional Office for Africa; WHO CO, World Health Org…
