## Supplementary material for "Predisposing, enabling, and need factors influencing rapid uptake of the World Health Organization-endorsed TB diagnostic technologies in Africa": Ranked impediments and Barriers

### Sheet: Sheet1
		Figure S3. Highly ranked impediments and barriers for rapid implementation of TB diagnostic technologies in 47 member states of AFR.
		Key: If respondents from the same country reported the same impediment and barrier, it was only recorded once.
