## Supplementary material for "Predisposing, enabling, and need factors influencing rapid uptake of the World Health Organization-endorsed TB diagnostic technologies in Africa": Funding for TB in Africa

### Sheet: Sheet1
				n ([n/N]%)
			Domestic	8 (17%)
			International	28 (60%)
			No response	11 (23%)
												Funding for TB, 2022
												Domestic (%)	International (%)	No response
										1	Angola	*
										2	Burundi		*
										3	Cameroon		*
										4	Central African Republic		*
										5	Chad			*
										6	Congo		*
										7	Congo DRC		*
										8	Equitorial Guinea	*
										9	Gabon	*
										10	Sao Tome & Principe			*
										11	Algeria			*
										12	Benin		*
										13	Burkina Faso		*
										14	Cape Verde	*
										15	Côte d'Ivoire		*
										16	Gambia		*
										17	Ghana		*
										18	Guinea (Conakry)		*
										19	Guinea-Bissau		*
										20	Liberia		*
										21	Mali			*
										22	Mauritania			*
										23	Niger	*
										24	Nigeria			*
										25	Senegal		*
										26	Sierra Leone			*
										27	Togo		*
										28	Botswana	*
										29	Comoros			*
										30	Eritrea		*
										31	Ethiopia		*
										32	Kenya		*
										33	Lesotho	*
										34	Madagascar		*
	Figure S4. Funding for TB in 47 WHO/AFR countries in 2022 (2023 Global TB Report)									35	Malawi		*
										36	Mauritius			*
										37	Mozambique		*
										38	Namibia	*
										39	Rwanda		*
										40	South Africa			*
										41	South Sudan		*
										42	Seychelles			*
										43	Swaziland		*
										44	Tanzania		*
										45	Uganda		*
										46	Zambia		*
										47	Zimbabwe		*
